# Interventions to improve hand hygiene in community settings: A systematic review of theories, barriers and enablers, behavior change techniques, and hand hygiene station design features

**DOI:** 10.1101/2025.03.11.25323730

**Authors:** Sridevi K. Prasad, Jedidiah S. Snyder, Erin LaFon, Lilly A. O’Brien, Hannah Rogers, Oliver Cumming, Joanna Esteves Mills, Bruce Gordon, Marlene Wolfe, Matthew C. Freeman, Bethany A. Caruso

## Abstract

This systematic review identified and examined the theories, barriers and enablers, behaviour change techniques (BCTs), and design features of interventions that have been leveraged effectively to improve and sustain hand hygiene in community settings. It was conducted to support the development of the WHO Guidelines for Hand Hygiene in Community Settings. We searched PubMed, Web of Science, EMBASE, CINAHL, Global Health, Cochrane Library, Global Index Medicus, Scopus, PAIS Index, WHO IRIS, UN Digital Library and World Bank eLibrary for studies published between January 1, 1980, and March 29, 2023, and consulted experts. Eligible studies had an intervention that targeted hand hygiene behaviour, quantitatively measured hand hygiene practice, were published in English after January 1, 1980, and were set in non-healthcare community settings. Studies in healthcare settings, nursing homes, or long-term care facilities were excluded. Two reviewers independently extracted data from each study and assessed risk of bias (Mixed Method Appraisal Tool). 223 eligible studies (including 247,398 participants) met inclusion criteria, 82% of which were effective at improving hand hygiene. A minority (28%) used theory to inform intervention design. Interventions did not always address identified barriers or enablers. Most interventions addressed ‘action knowledge’ (e.g. hand washing instruction), which was not a widely reported barrier or enabler. Interventions did not extensively address the physical environment (e.g., resource availability) despite its importance for hand hygiene. Interventions leveraged a variety of BCT combinations, limiting comparability. We did not conduct a meta-analysis on effectiveness due to heterogeneity across studies. Ten studies reported hand hygiene station design adaptation effectiveness, six examined variations in frequency or intensity of intervention delivery, and four focused on people with disabilities, revealing gaps in evidence. Findings are limited by inconsistent intervention reporting but more consistent identification and leveraging of barriers and enablers would likely improve effectiveness of hand hygiene interventions.

**Funding:** This work was supported by the World Health Organization (PO number: 203046633) and the Foreign and Commonwealth Development Office (FCDO).

PROSPERO registration number CRD42023429145.

**What is already known on this topic:**

- Hand hygiene can prevent infectious diseases, yet little is known about what interventions have been delivered in community settings and if and how they are effective at influencing hygiene behaviours.

**What this study adds:**

- This systematic review examined hand hygiene interventions across community settings to assess if theory informed design and effectiveness, how and if barriers and enablers were leveraged, and to understand what intervention functions, behaviour change techniques (BCTs), and hand hygiene station design features have been tested.
- Most hand hygiene interventions in community settings were found to have been effective, though are not comparable because of variability in setting, focal population, outcome tested, and interventions strategy.
- Despite their effectiveness, interventions did not always address identified barriers or enablers, potentially limiting impact.

**How this study might affect research practice or policy:**

- Evidence from this review demonstrates the need for greater alignment between identified behavioural barriers / enablers and intervention activities.
- Researchers need to improve how they describe and report on interventions to facilitate understanding of what interventions were trying to do, how, and among whom, which can facilitate future learning.
- Further research is needed that includes people with disabilities and to understand how hand hygiene station design adaptions and intervention frequency or intensity influence effectiveness.
