## Supplementary material for "Interventions to improve hand hygiene in community settings: A systematic review of theories, barriers and enablers, behavior change techniques, and hand hygiene station design features": S4

### Sheet: Supplement Information
	Supplement 4: Outcome Extraction Template
	Interventions to improve hand hygiene in community settings: A systematic review of theories, barriers and enablers, behavior change techniques, and hand hygiene station design features
	Authors
	Sridevi K. Prasad1 0000-0003-0457-9534
	Jedidiah S. Snyder2 0000-0002-7688-4450
	Erin LaFon2
	Lilly A. O’Brien2 0009-0004-1987-3706
	Hannah Rogers3 0000-0002-9515-1439
	Oliver Cumming4,5 0000-0002-5074-8709
	Joanna Esteves Mills5
	Bruce Gordon 5
	Marlene Wolfe2 0000-0002-6476-0450
	Matthew C. Freeman2 0000-0002-1517-2572
	Bethany A. Caruso1* 0000-0001-9738-9857
	1 Hubert Department of Global Health, Rollins School of Public Health, Emory University, Atlanta, GA, USA; bcaruso@emory.edu (BAC); sridevi.prasad@emory.edu (SKP)
	2 Gangarosa Department of Environmental Health, Rollins School of Public Health, Emory University, Atlanta, GA, USA; matthew.freeman@emory.edu (MCF); marlene.wolfe@emory.edu (MW) jedidiah.snyder@emory.edu (JSS); lilly.obrien@emory.edu (LAO); erin.lafon@emory.edu (EL)
	3 Woodruff Health Sciences Center Library, Emory University, Atlanta, GA, USA; hannah.rogers@emory.edu (HR)
	4 Department of Disease Control, London School of Hygiene and Tropical Medicine, London, UK; oliver.cumming@lshtm.ac.uk (OC)
	5 Water, Sanitation, Hygiene and Health Unit, World Health Organization, Geneva, Switzerland; estevesj@who.int (JEM); gordonb@who.int (BG)
	*Corresponding author: Bethany A. Caruso bcaruso@emory.edu
	Emory University, Rollins School of Public Health, 1518 Clifton Rd, Atlanta, GA 30322

### Sheet: Outcome data
For each study, please list each outcome (or additional estimate in an independent row)
Extractor initials	Covidence ID#	Study ID (Last Name of 1st Author followed by Year)	Outcome category	Outcome Other (specify)	Key moment	Key moment Other (specify)	Participants	Study arm	Measurement	Direct observation indicator	Self-report	Proxy	Sex disaggregation	Time elapsed	Effectiveness	Intervention group observations	Addl intervention group observations	Control group observations	Effect estimate	Effect measure type	Effect measure Other - Specify	Adjusted	Units	Effect lower CI	Effect upper CI	p-value	Standard deviation	Notes
			What category did this outcome fall into?	(999) Not applicable	What key moment was this outcome looking at?	(999) Not applicable	Copy in the population that's measured by the outcome	If effect estimate is reported separately by study arm, indicate which arm is below. (999) not applicable	How was this outcome measured?	Paste in the indicator/outcome description that authors used for measurement (999) Not applicable	If hand hygiene is assessed by self-reporting, paste the survey question used (999) Not applicable	If hand hygiene is assessed by proxy indicator, paste the indicator used. (999) Not applicable	Was the outcome disaggregated by sex?	How much time has elapsed since the intervention?	Did the intervention have an impact on this outcome? (Note: Effectiveness is determined by study authors’ determination)	What is the number of observations in the intervention group for this outcome? (888) Not reported (999) Not applicable	What is the number of observations in the additional intervention group for this outcome? (888) Not reported (999) Not applicable	What is the number of observations in the control group for this outcome? (888) Not reported (999) Not applicable	What is the effect estimate of hand hygiene practice? (888) Not reported (999) Not applicable	What type of effect measure is provided?	Add in text if Other (specify) was indicated	Was the effect measure adjusted?	Copy in the units used for the effect (i.e. percentage points, number of events, etc.)	What is the lower confidence interval bound? (888) Not reported (999) Not applicable	What is the upper confidence interval bound? (888) Not reported (999) Not applicable	What is the p-value? (888) Not reported (999) Not applicable	What is the standard deviation? (888) Not reported (999) Not applicable	Any additional notes to add?

### Sheet: Data validation
Data validation fields
	Outcome measurement	Sex disaggregation	Effectiveness	Effect measures		Outcome category
	Direct observation	No	No	Risk ratio		Frequency of handwashing
	Self-reported	Yes	Yes	Odds ratio		Efficacy of handwashing
	Proxy indicator	Not applicable	Not reported	Prevalence ratio		Consistency of handwashing
	Not reported		Not applicable	Rate ratio		Other (specify)
	Not applicable			Mean difference
				Risk difference
				Proportion		Key moments	Note: If outcome indicator says something like "before eating food", it can still be combined into key moment 2
				Number of events		Before, during, and after preparing food
				Percentage		Before and after eating food
				Not applicable		Before and after caring for someone who is sick with vomiting or diarrhea
				Other (specify)		Before and after treating a cut or wound
						Before feeding a child
						After using the toilet
						After changing diapers/cleaning a child's bottom
						After blowing your nose, coughing or sneezing
						After touching an animal, animal feed, or animal waste
						After touching garbage
						After handling pet food or pet treats
						Key moments index (combination)
						No specified key moment
						Other (specify)
